# Molecular epidemiological characteristics of *Mycobacterium abscessus* complex in non-cystic fibrosis patients in Japan and Taiwan

**DOI:** 10.1101/2021.10.23.21265405

**Authors:** Mitsunori Yoshida, Jung-Yien Chien, Kozo Morimoto, Takeshi Kinjo, Akio Aono, Yoshiro Murase, Keiji Fujiwara, Yuta Morishige, Hiroaki Nagano, Ruwen Jou, Naoki Hasegawa, Manabu Ato, Yoshihiko Hoshino, Po-Ren Hsueh, Satoshi Mitarai

## Abstract

*Mycobacterium abscessus* complex (MABC) is an emerging non-tuberculous mycobacterium (NTM). Specific MABC clones are reportedly spreading globally in cystic fibrosis (CF) patients, however, associated genomic epidemiology studies are lacking in East Asia. Analysis of whole-genome sequencing data for MABC isolates from 220 pre-treatment, non-CF patients in Japan and Taiwan revealed that 112/220, 105/220, and 3/220 were *M. abscessus* subsp. *abscessus* (ABS), *M. abscessus* subsp. *massiliense* (MAS), and *M. abscessus* subsp. *bolletii* (BOL), respectively. No significant differences in subspecies composition were noted based on location. Moreover, >50% of ABS and >70% of MAS were related to four predominant clones in the region. Known mutations conferring acquired macrolide resistance were rare (1.4%) and not enriched in the predominant clones. Conversely, the macrolide-susceptible *erm*(41) T28C mutation was significantly enriched in one predominant ABS clone. The most predominant ABS clone was genetically related to the dominant circulating clone (DCC). Hence, we have clarified the relationship between the predominant clones in Japan and Taiwan, and those reported in the international CF patient community. Our results provide insights regarding the genetic characteristics of globally dominant and area-specific strains isolated from patients with or without CF, as well as differences between globally spread and regionally-specific strains.
