## Supplementary material for "Molecular epidemiological characteristics of *Mycobacterium abscessus* complex in non-cystic fibrosis patients in Japan and Taiwan": Tables S1-S4

### Sheet: Table_S1_bacterial_strains
Isolate	Country	Location	Diagnosed Year	Disease status	Isorated from	Subspecies (WGS-based)	Cluster
JPN_041	Japan	Tokyo	2012	non-CF	Respiratory system	ABS	ABS_EA1
JPN_042	Japan	Tokyo	2012	non-CF	Respiratory system	ABS	ABS_EA1
JPN_043	Japan	Tokyo	2013	non-CF	Respiratory system	ABS	unclustered
JPN_044	Japan	Tokyo	2013	non-CF	Respiratory system	MAS	MAS_EA1
JPN_045	Japan	Tokyo	2013	non-CF	Respiratory system	MAS	MAS_EA1
JPN_046	Japan	Tokyo	2013	non-CF	Respiratory system	MAS	MAS_EA1
JPN_047	Japan	Tokyo	2014	non-CF	Respiratory system	MAS	MAS_EA1
JPN_048	Japan	Tokyo	2014	non-CF	Respiratory system	MAS	MAS_EA1
JPN_049	Japan	Tokyo	2015	non-CF	Respiratory system	ABS	ABS_EA2
JPN_050	Japan	Tokyo	2015	non-CF	Respiratory system	ABS	ABS_EA5
JPN_051	Japan	Tokyo	2015	non-CF	Respiratory system	MAS	MAS_EA3
JPN_052	Japan	Tokyo	2015	non-CF	Respiratory system	ABS	unclustered
JPN_053	Japan	Tokyo	2015	non-CF	Respiratory system	MAS	MAS_EA1
JPN_054	Japan	Tokyo	2016	non-CF	Respiratory system	MAS	MAS_EA1
JPN_055	Japan	Tokyo	2016	non-CF	Respiratory system	ABS	ABS_EA5
JPN_056	Japan	Tokyo	2016	non-CF	Respiratory system	MAS	MAS_EA1
JPN_057	Japan	Tokyo	2016	non-CF	Respiratory system	MAS	MAS_EA3
JPN_058	Japan	Tokyo	2017	non-CF	Respiratory system	MAS	MAS_EA1
JPN_059	Japan	Tokyo	2017	non-CF	Respiratory system	MAS	MAS_EA2
JPN_060	Japan	Tokyo	2017	non-CF	Respiratory system	ABS	ABS_EA1
JPN_061	Japan	Tokyo	2017	non-CF	Respiratory system	MAS	MAS_EA1
JPN_062	Japan	Tokyo	2017	non-CF	Respiratory system	ABS	ABS_EA1
JPN_063	Japan	Tokyo	2017	non-CF	Respiratory system	ABS	ABS_EA1
JPN_064	Japan	Tokyo	2017	non-CF	Respiratory system	ABS	ABS_EA1
JPN_065	Japan	Tokyo	2017	non-CF	Respiratory system	ABS	unclustered
JPN_102	Japan	Tokyo	2016	non-CF	Respiratory system	MAS	MAS_EA3
JPN_103	Japan	Tokyo	2016	non-CF	Respiratory system	MAS	MAS_EA1
JPN_104	Japan	Tokyo	2016	non-CF	Respiratory system	ABS	unclustered
JPN_105	Japan	Tokyo	2016	non-CF	Respiratory system	ABS	unclustered
JPN_106	Japan	Tokyo	2014	non-CF	Respiratory system	ABS	ABS_EA1
JPN_107	Japan	Tokyo	2015	non-CF	Respiratory system	ABS	ABS_EA1
JPN_108	Japan	Tokyo	2014	non-CF	Respiratory system	ABS	unclustered
JPN_109	Japan	Tokyo	2012	non-CF	Respiratory system	ABS	ABS_EA6
JPN_110	Japan	Tokyo	2013	non-CF	Respiratory system	ABS	unclustered
JPN_111	Japan	Tokyo	2014	non-CF	Respiratory system	MAS	MAS_EA1
JPN_112	Japan	Tokyo	2013	non-CF	Respiratory system	ABS	ABS_EA1
JPN_113	Japan	Tokyo	2012	non-CF	Respiratory system	ABS	unclustered
JPN_114	Japan	Tokyo	2013	non-CF	Respiratory system	MAS	MAS_EA2
JPN_115	Japan	Tokyo	2012	non-CF	Respiratory system	ABS	ABS_EA3
JPN_116	Japan	Tokyo	2013	non-CF	Respiratory system	MAS	unclustered
JPN_117	Japan	Tokyo	2014	non-CF	Respiratory system	MAS	MAS_EA4
JPN_118	Japan	Tokyo	2015	non-CF	Respiratory system	ABS	ABS_EA3
JPN_119	Japan	Tokyo	2014	non-CF	Respiratory system	MAS	unclustered
JPN_120	Japan	Tokyo	2015	non-CF	Respiratory system	MAS	MAS_EA1
JPN_121	Japan	Tokyo	2015	non-CF	Respiratory system	MAS	MAS_EA2
JPN_122	Japan	Tokyo	2015	non-CF	Respiratory system	ABS	ABS_EA2
JPN_123	Japan	Tokyo	2015	non-CF	Respiratory system	MAS	MAS_EA1
JPN_124	Japan	Tokyo	2015	non-CF	Respiratory system	ABS	ABS_EA3
JPN_125	Japan	Tokyo	2016	non-CF	Respiratory system	MAS	MAS_EA1
JPN_126	Japan	Tokyo	2016	non-CF	Respiratory system	MAS	unclustered
JPN_127	Japan	Tokyo	2016	non-CF	Respiratory system	ABS	unclustered
JPN_128	Japan	Tokyo	2016	non-CF	Respiratory system	ABS	ABS_EA3
JPN_129	Japan	Tokyo	2016	non-CF	Respiratory system	MAS	MAS_EA1
JPN_130	Japan	Tokyo	2016	non-CF	Respiratory system	MAS	MAS_EA1
JPN_131	Japan	Tokyo	2015	non-CF	Respiratory system	ABS	ABS_EA3
JPN_132	Japan	Tokyo	2015	non-CF	Respiratory system	ABS	ABS_EA1
JPN_133	Japan	Tokyo	2015	non-CF	Respiratory system	ABS	unclustered
JPN_134	Japan	Tokyo	2016	non-CF	Respiratory system	ABS	unclustered
JPN_135	Japan	Tokyo	2015	non-CF	Respiratory system	MAS	MAS_EA1
JPN_136	Japan	Tokyo	2013	non-CF	Respiratory system	ABS	unclustered
JPN_137	Japan	Tokyo	2014	non-CF	Respiratory system	BOL	ND
JPN_138	Japan	Tokyo	2014	non-CF	Respiratory system	ABS	ABS_EA4
JPN_139	Japan	Tokyo	2015	non-CF	Respiratory system	MAS	MAS_EA2
JPN_140	Japan	Tokyo	2016	non-CF	Respiratory system	MAS	MAS_EA2
JPN_141	Japan	Tokyo	2016	non-CF	Respiratory system	MAS	MAS_EA1
JPN_142	Japan	Tokyo	2015	non-CF	Respiratory system	ABS	ABS_EA1
JPN_143	Japan	Tokyo	2016	non-CF	Respiratory system	MAS	MAS_EA1
JPN_144	Japan	Tokyo	2017	non-CF	Respiratory system	ABS	ABS_EA2
JPN_145	Japan	Tokyo	2016	non-CF	Respiratory system	MAS	MAS_EA1
JPN_146	Japan	Tokyo	2017	non-CF	Respiratory system	ABS	ABS_EA4
JPN_147	Japan	Tokyo	2017	non-CF	Respiratory system	MAS	MAS_EA2
JPN_148	Japan	Tokyo	2016	non-CF	Respiratory system	MAS	MAS_EA1
JPN_149	Japan	Tokyo	2016	non-CF	Respiratory system	MAS	MAS_EA1
JPN_150	Japan	Tokyo	2016	non-CF	Respiratory system	MAS	MAS_EA1
JPN_151	Japan	Tokyo	2016	non-CF	Respiratory system	ABS	ABS_EA4
JPN_152	Japan	Tokyo	2017	non-CF	Respiratory system	ABS	ABS_EA6
JPN_153	Japan	Tokyo	2015	non-CF	Respiratory system	ABS	unclustered
JPN_154	Japan	Tokyo	2017	non-CF	Respiratory system	MAS	MAS_EA4
JPN_155	Japan	Tokyo	2017	non-CF	Respiratory system	ABS	ABS_EA2
JPN_156	Japan	Tokyo	2017	non-CF	Respiratory system	MAS	MAS_EA1
JPN_157	Japan	Tokyo	2017	non-CF	Respiratory system	ABS	ABS_EA1
JPN_158	Japan	Tokyo	2017	non-CF	Respiratory system	MAS	MAS_EA2
JPN_159	Japan	Tokyo	2017	non-CF	Respiratory system	ABS	ABS_EA1
JPN_160	Japan	Tokyo	2017	non-CF	Respiratory system	MAS	MAS_EA1
JPN_161	Japan	Tokyo	2012	non-CF	Respiratory system	ABS	unclustered
JPN_162	Japan	Tokyo	2012	non-CF	Respiratory system	ABS	unclustered
JPN_163	Japan	Tokyo	2015	non-CF	Respiratory system	ABS	ABS_EA1
JPN_164	Japan	Tokyo	2016	non-CF	Respiratory system	MAS	MAS_EA3
JPN_165	Japan	Tokyo	2017	non-CF	Respiratory system	ABS	unclustered
JPN_166	Japan	Tokyo	2017	non-CF	Respiratory system	ABS	unclustered
JPN_167	Japan	Tokyo	2017	non-CF	Respiratory system	MAS	MAS_EA4
JPN_168	Japan	Tokyo	2017	non-CF	Respiratory system	ABS	ABS_EA4
JPN_169	Japan	Naha	2015	non-CF	Respiratory system	MAS	MAS_EA2
JPN_170	Japan	Naha	2015	non-CF	Respiratory system	MAS	MAS_EA1
JPN_171	Japan	Naha	2012	non-CF	Respiratory system	MAS	MAS_EA1
JPN_172	Japan	Naha	2015	non-CF	Respiratory system	ABS	ABS_EA2
JPN_173	Japan	Naha	2013	non-CF	Respiratory system	MAS	MAS_EA1
JPN_174	Japan	Naha	2012	non-CF	Respiratory system	ABS	ABS_EA2
JPN_175	Japan	Naha	2014	non-CF	Respiratory system	ABS	ABS_EA4
JPN_176	Japan	Naha	2012	non-CF	Respiratory system	MAS	MAS_EA1
JPN_177	Japan	Naha	2016	non-CF	Respiratory system	MAS	MAS_EA1
JPN_178	Japan	Naha	2017	non-CF	Respiratory system	ABS	ABS_EA2
JPN_179	Japan	Naha	2016	non-CF	Respiratory system	ABS	ABS_EA2
JPN_180	Japan	Naha	2015	non-CF	Respiratory system	ABS	ABS_EA2
JPN_181	Japan	Naha	2015	non-CF	Respiratory system	ABS	unclustered
JPN_182	Japan	Naha	2013	non-CF	Respiratory system	ABS	unclustered
JPN_183	Japan	Naha	2017	non-CF	Respiratory system	ABS	ABS_EA2
JPN_184	Japan	Naha	2016	non-CF	Respiratory system	MAS	MAS_EA1
JPN_186	Japan	Naha	2013	non-CF	Respiratory system	ABS	ABS_EA5
JPN_187	Japan	Naha	2013	non-CF	Respiratory system	ABS	ABS_EA2
JPN_188	Japan	Naha	2012	non-CF	Respiratory system	MAS	MAS_EA5
JPN_189	Japan	Naha	2016	non-CF	Respiratory system	ABS	ABS_EA2
JPN_190	Japan	Naha	2015	non-CF	Respiratory system	MAS	MAS_EA1
JPN_191	Japan	Naha	2016	non-CF	Respiratory system	ABS	ABS_EA1
JPN_193	Japan	Naha	2015	non-CF	Respiratory system	ABS	ABS_EA1
JPN_194	Japan	Naha	2017	non-CF	Respiratory system	ABS	unclustered
JPN_195	Japan	Naha	2012	non-CF	Respiratory system	MAS	MAS_EA1
TWN_001	Taiwan	Taipei	2013	non-CF	Respiratory system	ABS	ABS_EA2
TWN_002	Taiwan	Taipei	2013	non-CF	Respiratory system	MAS	MAS_EA2
TWN_004	Taiwan	Taipei	2013	non-CF	Respiratory system	ABS	unclustered
TWN_005	Taiwan	Taipei	2013	non-CF	Respiratory system	ABS	ABS_EA1
TWN_008	Taiwan	Taipei	2013	non-CF	Respiratory system	MAS	MAS_EA2
TWN_009	Taiwan	Taipei	2013	non-CF	Respiratory system	ABS	ABS_EA6
TWN_010	Taiwan	Taipei	2013	non-CF	Respiratory system	ABS	ABS_EA2
TWN_011	Taiwan	Taipei	2013	non-CF	Respiratory system	ABS	ABS_EA1
TWN_015	Taiwan	Taipei	2013	non-CF	Respiratory system	ABS	ABS_EA1
TWN_016	Taiwan	Taipei	2013	non-CF	Respiratory system	MAS	MAS_EA1
TWN_017	Taiwan	Taipei	2013	non-CF	Respiratory system	MAS	MAS_EA4
TWN_018	Taiwan	Taipei	2013	non-CF	Respiratory system	MAS	MAS_EA1
TWN_019	Taiwan	Taipei	2013	non-CF	Respiratory system	ABS	ABS_EA2
TWN_020	Taiwan	Taipei	2013	non-CF	Respiratory system	ABS	ABS_EA2
TWN_021	Taiwan	Taipei	2013	non-CF	Respiratory system	ABS	ABS_EA1
TWN_022	Taiwan	Taipei	2013	non-CF	Respiratory system	ABS	unclustered
TWN_023	Taiwan	Taipei	2013	non-CF	Respiratory system	MAS	unclustered
TWN_024	Taiwan	Taipei	2013	non-CF	Respiratory system	MAS	unclustered
TWN_025	Taiwan	Taipei	2013	non-CF	Respiratory system	ABS	unclustered
TWN_026	Taiwan	Taipei	2013	non-CF	Respiratory system	MAS	MAS_EA3
TWN_028	Taiwan	Taipei	2013	non-CF	Respiratory system	MAS	MAS_EA1
TWN_029	Taiwan	Taipei	2014	non-CF	Respiratory system	ABS	ABS_EA1
TWN_030	Taiwan	Taipei	2014	non-CF	Respiratory system	MAS	MAS_EA3
TWN_031	Taiwan	Taipei	2014	non-CF	Respiratory system	MAS	unclustered
TWN_032	Taiwan	Taipei	2014	non-CF	Respiratory system	MAS	MAS_EA3
TWN_034	Taiwan	Taipei	2014	non-CF	Respiratory system	MAS	unclustered
TWN_036	Taiwan	Taipei	2014	non-CF	Respiratory system	ABS	ABS_EA4
TWN_037	Taiwan	Taipei	2014	non-CF	Respiratory system	MAS	MAS_EA2
TWN_038	Taiwan	Taipei	2014	non-CF	Respiratory system	ABS	ABS_EA1
TWN_039	Taiwan	Taipei	2014	non-CF	Respiratory system	MAS	MAS_EA5
TWN_040	Taiwan	Taipei	2014	non-CF	Respiratory system	ABS	ABS_EA4
TWN_041	Taiwan	Taipei	2014	non-CF	Respiratory system	MAS	unclustered
TWN_042	Taiwan	Taipei	2014	non-CF	Respiratory system	ABS	ABS_EA2
TWN_043	Taiwan	Taipei	2014	non-CF	Respiratory system	ABS	unclustered
TWN_044	Taiwan	Taipei	2014	non-CF	Respiratory system	MAS	MAS_EA2
TWN_045	Taiwan	Taipei	2014	non-CF	Respiratory system	MAS	MAS_EA1
TWN_046	Taiwan	Taipei	2014	non-CF	Respiratory system	MAS	unclustered
TWN_048	Taiwan	Taipei	2014	non-CF	Respiratory system	ABS	ABS_EA2
TWN_050	Taiwan	Taipei	2014	non-CF	Respiratory system	MAS	MAS_EA2
TWN_051	Taiwan	Taipei	2014	non-CF	Respiratory system	MAS	MAS_EA2
TWN_052	Taiwan	Taipei	2014	non-CF	Respiratory system	MAS	unclustered
TWN_053	Taiwan	Taipei	2014	non-CF	Respiratory system	ABS	ABS_EA2
TWN_054	Taiwan	Taipei	2014	non-CF	Respiratory system	ABS	ABS_EA1
TWN_055	Taiwan	Taipei	2014	non-CF	Respiratory system	MAS	MAS_EA2
TWN_056	Taiwan	Taipei	2014	non-CF	Respiratory system	ABS	ABS_EA1
TWN_057	Taiwan	Taipei	2014	non-CF	Respiratory system	ABS	unclustered
TWN_058	Taiwan	Taipei	2014	non-CF	Respiratory system	MAS	MAS_EA1
TWN_059	Taiwan	Taipei	2014	non-CF	Respiratory system	MAS	unclustered
TWN_061	Taiwan	Taipei	2014	non-CF	Respiratory system	MAS	unclustered
TWN_062	Taiwan	Taipei	2014	non-CF	Respiratory system	MAS	unclustered
TWN_065	Taiwan	Taipei	2014	non-CF	Respiratory system	ABS	ABS_EA1
TWN_066	Taiwan	Taipei	2015	non-CF	Respiratory system	ABS	unclustered
TWN_067	Taiwan	Taipei	2015	non-CF	Respiratory system	MAS	unclustered
TWN_068	Taiwan	Taipei	2015	non-CF	Respiratory system	ABS	ABS_EA1
TWN_069	Taiwan	Taipei	2015	non-CF	Respiratory system	ABS	ABS_EA1
TWN_071	Taiwan	Taipei	2015	non-CF	Respiratory system	MAS	MAS_EA2
TWN_074	Taiwan	Taipei	2015	non-CF	Respiratory system	ABS	unclustered
TWN_075	Taiwan	Taipei	2015	non-CF	Respiratory system	MAS	MAS_EA1
TWN_077	Taiwan	Taipei	2015	non-CF	Respiratory system	ABS	ABS_EA1
TWN_078	Taiwan	Taipei	2015	non-CF	Respiratory system	MAS	MAS_EA1
TWN_079	Taiwan	Taipei	2015	non-CF	Respiratory system	ABS	unclustered
TWN_080	Taiwan	Taipei	2015	non-CF	Respiratory system	ABS	ABS_EA2
TWN_081	Taiwan	Taipei	2016	non-CF	Respiratory system	ABS	ABS_EA1
TWN_083	Taiwan	Taipei	2016	non-CF	Respiratory system	ABS	unclustered
TWN_085	Taiwan	Taipei	2016	non-CF	Respiratory system	MAS	MAS_EA1
TWN_086	Taiwan	Taipei	2016	non-CF	Respiratory system	BOL	ND
TWN_087	Taiwan	Taipei	2016	non-CF	Respiratory system	MAS	MAS_EA1
TWN_089	Taiwan	Taipei	2016	non-CF	Respiratory system	BOL	ND
TWN_090	Taiwan	Taipei	2016	non-CF	Respiratory system	ABS	ABS_EA2
TWN_091	Taiwan	Taipei	2016	non-CF	Respiratory system	ABS	ABS_EA1
TWN_092	Taiwan	Taipei	2016	non-CF	Respiratory system	ABS	ABS_EA2
TWN_095	Taiwan	Taipei	2016	non-CF	Respiratory system	MAS	MAS_EA1
TWN_096	Taiwan	Taipei	2016	non-CF	Respiratory system	ABS	ABS_EA2
TWN_097	Taiwan	Taipei	2016	non-CF	Respiratory system	MAS	MAS_EA2
TWN_098	Taiwan	Taipei	2016	non-CF	Respiratory system	ABS	ABS_EA1
TWN_099	Taiwan	Taipei	2016	non-CF	Respiratory system	MAS	MAS_EA2
TWN_100	Taiwan	Taipei	2016	non-CF	Respiratory system	MAS	MAS_EA1
TWN_101	Taiwan	Taipei	2016	non-CF	Respiratory system	MAS	MAS_EA3
TWN_102	Taiwan	Taipei	2016	non-CF	Respiratory system	MAS	MAS_EA1
TWN_103	Taiwan	Taipei	2016	non-CF	Respiratory system	ABS	ABS_EA1
TWN_104	Taiwan	Taipei	2016	non-CF	Respiratory system	MAS	unclustered
TWN_105	Taiwan	Taipei	2017	non-CF	Respiratory system	ABS	ABS_EA1
TWN_106	Taiwan	Taipei	2017	non-CF	Respiratory system	MAS	MAS_EA2
TWN_107	Taiwan	Taipei	2017	non-CF	Respiratory system	MAS	unclustered
TWN_108	Taiwan	Taipei	2017	non-CF	Respiratory system	ABS	ABS_EA3
TWN_109	Taiwan	Taipei	2017	non-CF	Respiratory system	MAS	MAS_EA3
TWN_110	Taiwan	Taipei	2017	non-CF	Respiratory system	ABS	unclustered
TWN_111	Taiwan	Taipei	2017	non-CF	Respiratory system	MAS	MAS_EA1
TWN_112	Taiwan	Taipei	2017	non-CF	Respiratory system	ABS	ABS_EA1
TWN_113	Taiwan	Taipei	2017	non-CF	Respiratory system	MAS	MAS_EA1
TWN_114	Taiwan	Taipei	2017	non-CF	Respiratory system	MAS	MAS_EA2
TWN_115	Taiwan	Taipei	2017	non-CF	Respiratory system	MAS	MAS_EA4
TWN_116	Taiwan	Taipei	2017	non-CF	Respiratory system	MAS	MAS_EA1
TWN_117	Taiwan	Taipei	2017	non-CF	Respiratory system	ABS	unclustered
TWN_118	Taiwan	Taipei	2017	non-CF	Respiratory system	ABS	ABS_EA1
TWN_119	Taiwan	Taipei	2017	non-CF	Respiratory system	ABS	ABS_EA1
TWN_120	Taiwan	Taipei	2017	non-CF	Respiratory system	ABS	ABS_EA2
TWN_121	Taiwan	Taipei	2017	non-CF	Respiratory system	MAS	MAS_EA1
TWN_122	Taiwan	Taipei	2017	non-CF	Respiratory system	MAS	MAS_EA1
TWN_123	Taiwan	Taipei	2017	non-CF	Respiratory system	ABS	ABS_EA2
TWN_124	Taiwan	Taipei	2017	non-CF	Respiratory system	MAS	unclustered
TWN_125	Taiwan	Taipei	2017	non-CF	Respiratory system	ABS	ABS_EA1
TWN_126	Taiwan	Taipei	2017	non-CF	Respiratory system	MAS	unclustered

### Sheet: Table_S2_genomic_features
Isolate	Contigs	Total length	GC (%)	N50	Coverage
JPN_041	33	5139463	64.12	391032	119.669
JPN_042	36	5189405	64.11	277454	104.984
JPN_043	22	4815455	64.2	750421	143.9
JPN_044	15	4912715	64.11	831450	109.216
JPN_045	22	4748865	64.23	407307	115.696
JPN_046	16	5170894	64.12	605700	118.596
JPN_047	28	5130622	64.13	443994	90.3272
JPN_048	14	5074467	64.17	633589	95.4665
JPN_049	40	4988313	64.19	292749	140.674
JPN_050	25	5110632	64.13	616038	129.277
JPN_051	33	5348773	64.1	558424	129.721
JPN_052	21	4873264	64.28	739645	131.889
JPN_053	16	4868216	64.22	507845	121.988
JPN_054	17	4911432	64.22	1230776	146.812
JPN_055	42	5249197	64.07	328768	129.081
JPN_056	26	4975864	64.13	360739	128.051
JPN_057	20	4971573	64.24	439080	149.963
JPN_058	137	9674801	68.18	174799	58.0436
JPN_059	31	5120783	64.17	476938	118.471
JPN_060	41	5225378	64.22	391072	97.5911
JPN_061	30	5327257	64.11	429455	121.879
JPN_062	39	5116455	64.17	246649	127.472
JPN_063	37	5428884	63.96	338155	113.175
JPN_064	33	5143255	64.18	359981	103.534
JPN_065	16	4892933	64.25	687539	126.029
JPN_102	20	4971590	64.24	796397	176.347
JPN_103	16	4838250	64.15	567753	180.943
JPN_104	19	4985260	64.14	787996	171.405
JPN_105	33	5259393	63.96	353214	170.648
JPN_106	34	5182198	64.21	301037	188.223
JPN_107	40	5184878	64.15	287583	167.889
JPN_108	61	5059712	64.09	244171	173.863
JPN_109	32	4999682	64.16	387792	149.458
JPN_110	18	4893562	64.26	848667	190.259
JPN_111	15	4931640	64.16	580747	183.367
JPN_112	30	5120504	64.19	602292	177.934
JPN_113	58	5307217	64	380759	154.878
JPN_114	60	5067465	64.08	168900	160.179
JPN_115	27	5031016	64.13	500882	177.319
JPN_116	27	5030424	64.07	527328	164.618
JPN_117	36	5274765	64.06	366283	160.148
JPN_118	31	5076306	64.15	625054	174.772
JPN_119	137	7457587	57.38	119458	123.442
JPN_120	19	5112791	64.14	605684	183.176
JPN_121	36	5125225	64.2	385497	177.884
JPN_122	50	4923049	64.25	228110	176.448
JPN_123	20	4868507	64.21	647281	182.511
JPN_124	36	4869562	64.2	444158	152.765
JPN_125	10	4771511	64.27	2856112	192.148
JPN_126	97	5002168	64.28	113006	164.52
JPN_127	62	4989651	64	224955	186.396
JPN_128	26	5163583	64.17	625054	153.749
JPN_129	17	4838159	64.25	580591	169.431
JPN_130	7	4785475	64.24	968904	150.164
JPN_131	32	4919410	64.1	477992	180.364
JPN_132	29	5180965	64.21	601890	169.881
JPN_133	26	5118068	64.12	763402	127.743
JPN_134	26	4790530	64.23	385063	181.139
JPN_135	15	4858955	64.22	2432043	168.018
JPN_136	23	4906015	64.22	591064	248.088
JPN_137	33	5053166	64.17	305971	251.845
JPN_138	13	4822856	64.25	2506975	218.738
JPN_139	21	5051242	64.21	470348	200.828
JPN_140	38	5220552	64.09	262599	234.912
JPN_141	18	5102172	64.15	485125	245.339
JPN_142	32	5104848	64.22	400658	288.182
JPN_143	15	4868913	64.22	518801	252.232
JPN_144	51	5224044	64.18	206839	221.27
JPN_145	16	4810438	64.27	489637	206.615
JPN_146	25	5026436	64.14	402493	259.961
JPN_147	27	5064714	64.2	396623	211.735
JPN_148	18	5132721	64.11	853957	220.103
JPN_149	25	4876491	64.22	334454	236.048
JPN_150	13	5161129	64.13	667050	231.812
JPN_151	15	4744340	64.29	1192489	268.241
JPN_152	24	5241145	64.05	437285	215.708
JPN_153	49	4755823	64.05	241319	198.391
JPN_154	62	5075747	64.21	224533	194.447
JPN_155	74	5092032	64.22	132684	190.979
JPN_156	15	4932553	64.19	855567	229.781
JPN_157	38	5220824	64.22	356269	222.769
JPN_158	33	5083824	64.18	396609	241.861
JPN_159	30	5116058	64.11	385117	255.196
JPN_160	27	5299273	64.05	589174	220.407
JPN_161	33	5091515	64.08	333656	187.22
JPN_162	33	4993640	64.1	402816	237.11
JPN_163	30	5114538	64.11	385107	203.539
JPN_164	28	5158454	64.25	618696	213.474
JPN_165	24	4929522	64.24	525192	241.31
JPN_166	18	4846704	64.26	697118	224.938
JPN_167	65	5136004	64.21	241691	212.24
JPN_168	18	4954782	64.18	1200353	208.696
JPN_169	26	4942920	64.21	387550	113.107
JPN_170	54	5351533	64.12	519303	103.111
JPN_171	20	4901737	64.19	504815	108.829
JPN_172	44	5089297	64.14	300613	107.5
JPN_173	12	4900868	64.19	504977	105.685
JPN_174	50	5238126	64.13	295158	140.617
JPN_175	32	5116364	64.01	482220	127.483
JPN_176	16	4899757	64.19	486263	116.163
JPN_177	18	5118996	64.14	431328	108.599
JPN_178	135	5572191	63.91	200252	103.481
JPN_179	50	5086385	64.14	272205	106.151
JPN_180	49	5086173	64.14	246224	107.719
JPN_181	37	5138603	64.08	361355	91.5755
JPN_182	35	4859566	64.14	409157	151.853
JPN_183	45	5089927	64.13	229586	115.588
JPN_184	26	4997754	64.15	401615	89.8397
JPN_186	22	4918802	64.24	556271	86.0318
JPN_187	54	4984294	64.23	208749	93.8652
JPN_188	25	5036881	63.99	422411	62.4686
JPN_189	54	5087411	64.14	229546	72.7208
JPN_190	20	4988683	64.16	504944	93.3508
JPN_191	44	5236129	64.22	317102	90.9837
JPN_193	39	5227349	64.21	316954	87.8151
JPN_194	48	5201881	64.09	349142	105.449
JPN_195	15	4900968	64.19	509222	258.248
TWN_001	43	4990046	64.23	450961	84.1851
TWN_002	28	4983999	64.21	327633	134.388
TWN_004	23	4719433	64.24	545902	192.624
TWN_005	37	5063818	64.19	248070	136.692
TWN_008	29	5046620	64.2	568036	173.607
TWN_009	28	5040678	64.17	351133	159.117
TWN_010	58	5098422	64.27	269424	148.255
TWN_011	38	5224645	64.23	300852	145.038
TWN_015	33	5196065	64.16	334161	128.335
TWN_016	23	4982815	64.12	291527	160.512
TWN_017	51	5379633	64.1	310345	126.858
TWN_018	16	4871941	64.2	530749	172.492
TWN_019	37	4931883	64.18	317543	179.629
TWN_020	49	5041988	64.24	274003	140.624
TWN_021	36	5054917	64.21	290305	137.311
TWN_022	43	5052470	64.17	258723	142.485
TWN_023	37	4977358	64.21	260084	127.633
TWN_024	26	5093505	64.22	354136	162.687
TWN_025	23	4866653	64.17	530456	180.94
TWN_026	17	4871444	64.26	801688	181.946
TWN_028	31	4878778	64.21	399608	173.083
TWN_029	33	5201084	64.14	290402	178.107
TWN_030	25	4947956	64.23	644330	153.432
TWN_031	86	5225593	63.98	318137	154.176
TWN_032	24	5093151	64.11	580725	171.886
TWN_034	46	5272655	63.98	318137	166.783
TWN_036	31	5031367	64.12	685577	179.338
TWN_037	33	4981910	64.16	246618	171.531
TWN_038	34	5226839	64.22	391072	164.576
TWN_039	29	5008137	64.06	415931	166.877
TWN_040	29	5160446	64.08	403137	191.979
TWN_041	24	5093538	64.22	447897	158.466
TWN_042	28	4978170	64.08	561212	194.326
TWN_043	30	4840060	64.19	567789	204.485
TWN_044	25	5001781	64.2	470725	194.776
TWN_045	17	4915679	64.18	587506	166.866
TWN_046	56	4976920	64.15	246251	185.232
TWN_048	46	5015391	64.23	250676	150.528
TWN_050	34	5071876	64.19	272668	175.457
TWN_051	25	5035275	64.09	365077	171.11
TWN_052	45	4975490	64.21	260044	184.041
TWN_053	48	5105867	64.17	223944	158.011
TWN_054	44	5189585	64.16	303820	174.259
TWN_055	35	5024381	64.21	291458	175.943
TWN_056	33	5064009	64.16	290320	152.275
TWN_057	33	5329811	64.05	290845	179.717
TWN_058	35	4783482	64.22	594727	172.845
TWN_059	27	4830003	64.21	551393	188.186
TWN_061	27	4794034	64.28	414426	205.299
TWN_062	34	5106249	64.01	323158	159.742
TWN_065	35	5091612	64.14	361043	146.321
TWN_066	32	4959373	64.22	311734	195.489
TWN_067	29	4809286	64.23	324657	202.295
TWN_068	35	5075206	64.16	248126	198.236
TWN_069	39	5197443	64.01	313162	182.069
TWN_071	29	4956532	64.2	340321	193.246
TWN_074	17	5082616	64.15	649837	167.919
TWN_075	12	4856891	64.22	504461	125.133
TWN_077	37	5226612	64.22	418967	158.765
TWN_078	20	4944317	64.13	398456	188.26
TWN_079	33	5223784	63.95	466865	187.255
TWN_080	44	5044416	64.24	257694	195.909
TWN_081	33	5116758	64.16	317137	165.388
TWN_083	17	4740555	64.17	781667	171.056
TWN_085	9	4749945	64.31	580729	177.778
TWN_086	15	5013705	64.28	514004	159.858
TWN_087	22	4876471	64.22	507847	130.687
TWN_089	11	4942920	64.22	1222731	168.854
TWN_090	45	5053505	64.27	239742	179.965
TWN_091	35	5224773	64.22	297746	174.027
TWN_092	989	5806333	64.13	20152	146.522
TWN_095	21	4794780	64.24	401640	131.334
TWN_096	40	5057111	64.22	263208	186.96
TWN_097	23	5026345	64.2	416205	158.931
TWN_098	35	5138107	64.22	432496	168.23
TWN_099	28	5176499	64.09	388415	148.734
TWN_100	15	4861209	64.2	548078	173.085
TWN_101	36	5035424	64.23	321576	152.37
TWN_102	21	4848977	64.23	581000	206.105
TWN_103	33	5224628	64.22	391032	117.944
TWN_104	49	4917333	64.21	221564	145.991
TWN_105	44	5261890	64.22	391072	174.96
TWN_106	28	5015996	64.11	359912	175.92
TWN_107	821	10777992	49.35	28233	83.9705
TWN_108	28	4964516	64.17	545202	200.863
TWN_109	16	4932930	64.26	900546	191.427
TWN_110	39	5161733	64.02	305472	177.918
TWN_111	18	4886674	64.2	513258	201.544
TWN_112	34	5287329	63.94	396680	186.08
TWN_113	17	4915590	64.24	440454	187.838
TWN_114	27	5035509	64.19	473006	194.092
TWN_115	41	5015153	64.21	259107	113.539
TWN_116	39	8087769	65.22	618927	110.922
TWN_117	31	5033018	64.04	486081	171.777
TWN_118	33	5224048	64.22	418967	166.662
TWN_119	29	5226324	64.22	427608	180.625
TWN_120	45	5165169	64.28	336572	196.156
TWN_121	22	4968819	64.13	556775	177.353
TWN_122	20	4841106	64.24	503634	210.439
TWN_123	48	5185077	64.22	343320	172.209
TWN_124	16	4836990	64.18	487303	192.947
TWN_125	32	5142954	64.15	342998	187.511
TWN_126	17	4671740	64.33	647544	125.844

### Sheet: Table_S3_abs_mas_global
Strain	NCBI Accession Run	Country	Disease status	Reference
ABS clinical isolates
SMRL157	ERR337803	UK	CF	Bryant et al., (2016)
SMRL165	ERR337811	UK	CF	Bryant et al., (2016)
AUS757	ERR459773	Australia	CF	Bryant et al., (2016)
AUS774	ERR459789	Australia	CF	Bryant et al., (2016)
AUS743	ERR459760	Australia	CF	Bryant et al., (2016)
AUS802	ERR459813	Australia	CF	Bryant et al., (2016)
AUS841	ERR459853	Australia	CF	Bryant et al., (2016)
AUS773	ERR459788	Australia	CF	Bryant et al., (2016)
AUS777	ERR459792	Australia	CF	Bryant et al., (2016)
AUS887	ERR459965	Australia	CF	Bryant et al., (2016)
AUS881	ERR459959	Australia	CF	Bryant et al., (2016)
AUS888	ERR459966	Australia	CF	Bryant et al., (2016)
AUS1087	ERR484979	Australia	CF	Bryant et al., (2016)
AUS1116	ERR494959	Australia	CF	Bryant et al., (2016)
SMRL341	ERR343175	UK	CF	Bryant et al., (2016)
SMRL350	ERR343184	UK	CF	Bryant et al., (2016)
SMRL353	ERR343187	UK	CF	Bryant et al., (2016)
SMRL355	ERR343189	UK	CF	Bryant et al., (2016)
SMRL343	ERR343177	UK	CF	Bryant et al., (2016)
AUS800	ERR459811	Australia	CF	Bryant et al., (2016)
BIR908	ERR459979	UK	CF	Bryant et al., (2016)
SMRL370	ERR343204	UK	CF	Bryant et al., (2016)
SMRL373	ERR343207	UK	CF	Bryant et al., (2016)
SMRL384	ERR343217	UK	CF	Bryant et al., (2016)
SMRL389	ERR343220	UK	CF	Bryant et al., (2016)
AUS775	ERR459790	Australia	CF	Bryant et al., (2016)
AUS803	ERR459814	Australia	CF	Bryant et al., (2016)
AUS824	ERR459830	Australia	CF	Bryant et al., (2016)
AUS765	ERR459843	Australia	CF	Bryant et al., (2016)
BIR930	ERR494835	UK	CF	Bryant et al., (2016)
SMRL402	ERR343230	UK	CF	Bryant et al., (2016)
SMRL409	ERR343235	UK	CF	Bryant et al., (2016)
SMRL413	ERR343238	UK	CF	Bryant et al., (2016)
SMRL420	ERR351979	UK	CF	Bryant et al., (2016)
SMRL404	ERR351976	UK	CF	Bryant et al., (2016)
HOL779	ERR459794	HOLLAND	CF	Bryant et al., (2016)
BIR955	ERR490691	UK	CF	Bryant et al., (2016)
BIR957	ERR490693	UK	CF	Bryant et al., (2016)
BIR961	ERR490697	UK	CF	Bryant et al., (2016)
BIR963	ERR490699	UK	CF	Bryant et al., (2016)
BIR970	ERR494836	UK	CF	Bryant et al., (2016)
BIR976	ERR494841	UK	CF	Bryant et al., (2016)
BIR977	ERR494842	UK	CF	Bryant et al., (2016)
AUS1090	ERR494942	Australia	CF	Bryant et al., (2016)
AUS1095	ERR494947	Australia	CF	Bryant et al., (2016)
SMRL440	ERR340506	UK	CF	Bryant et al., (2016)
SMRL444	ERR340510	UK	CF	Bryant et al., (2016)
SMRL427	ERR340493	UK	CF	Bryant et al., (2016)
SMRL446	ERR340512	UK	CF	Bryant et al., (2016)
SMRL450	ERR340516	UK	CF	Bryant et al., (2016)
SMRL454	ERR340520	UK	CF	Bryant et al., (2016)
SMRL455	ERR340521	UK	CF	Bryant et al., (2016)
SMRL456	ERR340522	UK	CF	Bryant et al., (2016)
SMRL460	ERR340526	UK	CF	Bryant et al., (2016)
SMRL461	ERR340527	UK	CF	Bryant et al., (2016)
SMRL464	ERR340530	UK	CF	Bryant et al., (2016)
SMRL467	ERR340533	UK	CF	Bryant et al., (2016)
SMRL430	ERR340496	UK	CF	Bryant et al., (2016)
SMRL431	ERR340497	UK	CF	Bryant et al., (2016)
SMRL433	ERR340499	UK	CF	Bryant et al., (2016)
SMRL510	ERR369133	UK	CF	Bryant et al., (2016)
AUS756	ERR459772	Australia	CF	Bryant et al., (2016)
AUS758	ERR459774	Australia	CF	Bryant et al., (2016)
AUS759	ERR459775	Australia	CF	Bryant et al., (2016)
AUS815	ERR459826	Australia	CF	Bryant et al., (2016)
AUS745	ERR459842	Australia	CF	Bryant et al., (2016)
AUS855	ERR459939	Australia	CF	Bryant et al., (2016)
AUS857	ERR459941	Australia	CF	Bryant et al., (2016)
AUS878	ERR459956	Australia	CF	Bryant et al., (2016)
BIR987	ERR494852	UK	CF	Bryant et al., (2016)
BIR1016	ERR494877	UK	CF	Bryant et al., (2016)
BIR1125	ERR494967	UK	CF	Bryant et al., (2016)
RVI469	ERR340535	UK	CF	Bryant et al., (2016)
LTH491	ERR340557	UK	CF	Bryant et al., (2016)
LTH493	ERR340559	UK	CF	Bryant et al., (2016)
LTH494	ERR340560	UK	CF	Bryant et al., (2016)
LTH498	ERR340563	UK	CF	Bryant et al., (2016)
LTH500	ERR340565	UK	CF	Bryant et al., (2016)
LTH501	ERR340566	UK	CF	Bryant et al., (2016)
LTH502	ERR340567	UK	CF	Bryant et al., (2016)
LTH503	ERR340568	UK	CF	Bryant et al., (2016)
LTH504	ERR340569	UK	CF	Bryant et al., (2016)
AHL506	ERR340571	UK	CF	Bryant et al., (2016)
AHL507	ERR340572	UK	CF	Bryant et al., (2016)
AHL509	ERR340574	UK	CF	Bryant et al., (2016)
AUS806	ERR459817	Australia	CF	Bryant et al., (2016)
AUS810	ERR459821	Australia	CF	Bryant et al., (2016)
AUS811	ERR459822	Australia	CF	Bryant et al., (2016)
AUS827	ERR459833	Australia	CF	Bryant et al., (2016)
AUS822	ERR459852	Australia	CF	Bryant et al., (2016)
AUS859	ERR459856	Australia	CF	Bryant et al., (2016)
HOL783	ERR459845	HOLLAND	CF	Bryant et al., (2016)
AUS836	ERR459922	Australia	CF	Bryant et al., (2016)
BIR1081	ERR484958	UK	CF	Bryant et al., (2016)
PAP1165	ERR473267	UK	CF	Bryant et al., (2016)
PAP1170	ERR473272	UK	CF	Bryant et al., (2016)
BIR1063	ERR484977	UK	CF	Bryant et al., (2016)
BIR1070	ERR484978	UK	CF	Bryant et al., (2016)
RBL1142	ERR484995	UK	CF	Bryant et al., (2016)
BIR1020	ERR494881	UK	CF	Bryant et al., (2016)
BIR1026	ERR494886	UK	CF	Bryant et al., (2016)
BIR1027	ERR494887	UK	CF	Bryant et al., (2016)
BIR1037	ERR494896	UK	CF	Bryant et al., (2016)
BIR1040	ERR494899	UK	CF	Bryant et al., (2016)
BIR1042	ERR494901	UK	CF	Bryant et al., (2016)
BIR1045	ERR494904	UK	CF	Bryant et al., (2016)
BIR1028	ERR494888	UK	CF	Bryant et al., (2016)
BIR1053	ERR494911	UK	CF	Bryant et al., (2016)
BIR1055	ERR494913	UK	CF	Bryant et al., (2016)
BIR1059	ERR494917	UK	CF	Bryant et al., (2016)
BIR1060	ERR494918	UK	CF	Bryant et al., (2016)
BIR1064	ERR494921	UK	CF	Bryant et al., (2016)
BIR1031	ERR494890	UK	CF	Bryant et al., (2016)
BIR1068	ERR494925	UK	CF	Bryant et al., (2016)
BIR1074	ERR494930	UK	CF	Bryant et al., (2016)
BIR1075	ERR494931	UK	CF	Bryant et al., (2016)
BIR1076	ERR494932	UK	CF	Bryant et al., (2016)
BIR1078	ERR494934	UK	CF	Bryant et al., (2016)
BIR1080	ERR494936	UK	CF	Bryant et al., (2016)
BIR1082	ERR494937	UK	CF	Bryant et al., (2016)
BIR1085	ERR494940	UK	CF	Bryant et al., (2016)
BIR1034	ERR494893	UK	CF	Bryant et al., (2016)
BIR1129	ERR494970	UK	CF	Bryant et al., (2016)
BIR1133	ERR494973	UK	CF	Bryant et al., (2016)
AHL508	ERR340573	UK	CF	Bryant et al., (2016)
RVI553	ERR363410	UK	CF	Bryant et al., (2016)
RVI549	ERR369153	UK	CF	Bryant et al., (2016)
RVI550	ERR369154	UK	CF	Bryant et al., (2016)
AUS844	ERR459929	Australia	CF	Bryant et al., (2016)
AUS835	ERR459921	Australia	CF	Bryant et al., (2016)
RVI904	ERR459976	UK	CF	Bryant et al., (2016)
RBL1144	ERR484948	UK	CF	Bryant et al., (2016)
STH1154	ERR484951	UK	CF	Bryant et al., (2016)
STH1158	ERR484953	UK	CF	Bryant et al., (2016)
STH1160	ERR484954	UK	CF	Bryant et al., (2016)
STH1161	ERR484955	UK	CF	Bryant et al., (2016)
STH1159	ERR484961	UK	CF	Bryant et al., (2016)
RVI1123	ERR484989	UK	CF	Bryant et al., (2016)
STH1146	ERR484996	UK	CF	Bryant et al., (2016)
STH1151	ERR485000	UK	CF	Bryant et al., (2016)
STH1153	ERR485002	UK	CF	Bryant et al., (2016)
STH1155	ERR485003	UK	CF	Bryant et al., (2016)
STH1156	ERR485004	UK	CF	Bryant et al., (2016)
RVI1086	ERR494941	UK	CF	Bryant et al., (2016)
AUS1097	ERR494949	Australia	CF	Bryant et al., (2016)
WRCM2	ERR330752	UK	CF	Bryant et al., (2016)
SMRL445	ERR340511	UK	CF	Bryant et al., (2016)
RBL470	ERR340536	UK	CF	Bryant et al., (2016)
RBL472	ERR340538	UK	CF	Bryant et al., (2016)
RBL473	ERR340539	UK	CF	Bryant et al., (2016)
RBL475	ERR340541	UK	CF	Bryant et al., (2016)
RBL477	ERR340543	UK	CF	Bryant et al., (2016)
RBL480	ERR340546	UK	CF	Bryant et al., (2016)
RBL481	ERR340547	UK	CF	Bryant et al., (2016)
RBL484	ERR340550	UK	CF	Bryant et al., (2016)
RBL486	ERR340552	UK	CF	Bryant et al., (2016)
RBL487	ERR340553	UK	CF	Bryant et al., (2016)
RBL488	ERR340554	UK	CF	Bryant et al., (2016)
RBL489	ERR340555	UK	CF	Bryant et al., (2016)
RBL490	ERR340556	UK	CF	Bryant et al., (2016)
SMRL408	ERR343234	UK	CF	Bryant et al., (2016)
SMRL419	ERR351978	UK	CF	Bryant et al., (2016)
UNC593	ERR349270	US	CF	Bryant et al., (2016)
UNC610	ERR349273	US	CF	Bryant et al., (2016)
UNC617	ERR349274	US	CF	Bryant et al., (2016)
UNC644	ERR349276	US	CF	Bryant et al., (2016)
UNC653	ERR349277	US	CF	Bryant et al., (2016)
UNC656	ERR349278	US	CF	Bryant et al., (2016)
UNC662	ERR349280	US	CF	Bryant et al., (2016)
UNC692	ERR349287	US	CF	Bryant et al., (2016)
UNC699	ERR349289	US	CF	Bryant et al., (2016)
UNC703	ERR349290	US	CF	Bryant et al., (2016)
UNC721	ERR349293	US	CF	Bryant et al., (2016)
UNC722	ERR349294	US	CF	Bryant et al., (2016)
UNC706	ERR363407	US	CF	Bryant et al., (2016)
UNC640	ERR363417	US	CF	Bryant et al., (2016)
UNC679	ERR363418	US	CF	Bryant et al., (2016)
UNC720	ERR363425	US	CF	Bryant et al., (2016)
DEN529	ERR363430	DENMARK	CF	Bryant et al., (2016)
UNC643	ERR363431	US	CF	Bryant et al., (2016)
UNC592	ERR363433	US	CF	Bryant et al., (2016)
UNC715	ERR363409	US	CF	Bryant et al., (2016)
DEN514	ERR363438	DENMARK	CF	Bryant et al., (2016)
UNC605	ERR363439	US	CF	Bryant et al., (2016)
UNC626	ERR363444	US	CF	Bryant et al., (2016)
DEN531	ERR363448	DENMARK	CF	Bryant et al., (2016)
DEN534	ERR363450	DENMARK	CF	Bryant et al., (2016)
UNC668	ERR363454	US	CF	Bryant et al., (2016)
UNC670	ERR363411	US	CF	Bryant et al., (2016)
DEN539	ERR363459	DENMARK	CF	Bryant et al., (2016)
UNC714	ERR363413	US	CF	Bryant et al., (2016)
UNC686	ERR363414	US	CF	Bryant et al., (2016)
DEN513	ERR369135	DENMARK	CF	Bryant et al., (2016)
DEN517	ERR369138	DENMARK	CF	Bryant et al., (2016)
DEN518	ERR369139	DENMARK	CF	Bryant et al., (2016)
DEN520	ERR369140	DENMARK	CF	Bryant et al., (2016)
DEN521	ERR369141	DENMARK	CF	Bryant et al., (2016)
DEN522	ERR369142	DENMARK	CF	Bryant et al., (2016)
DEN527	ERR369145	DENMARK	CF	Bryant et al., (2016)
DEN530	ERR369146	DENMARK	CF	Bryant et al., (2016)
DEN533	ERR369148	DENMARK	CF	Bryant et al., (2016)
DEN537	ERR369150	DENMARK	CF	Bryant et al., (2016)
UNC648	ERR369165	US	CF	Bryant et al., (2016)
UNC687	ERR369167	US	CF	Bryant et al., (2016)
UNC577	ERR373951	US	CF	Bryant et al., (2016)
UNC578	ERR373952	US	CF	Bryant et al., (2016)
UNC579	ERR373953	US	CF	Bryant et al., (2016)
UNC580	ERR373954	US	CF	Bryant et al., (2016)
UNC581	ERR373955	US	CF	Bryant et al., (2016)
UNC584	ERR373956	US	CF	Bryant et al., (2016)
UNC587	ERR373959	US	CF	Bryant et al., (2016)
UNC589	ERR373960	US	CF	Bryant et al., (2016)
DEN540	ERR373943	DENMARK	CF	Bryant et al., (2016)
UNC591	ERR373961	US	CF	Bryant et al., (2016)
UNC594	ERR373962	US	CF	Bryant et al., (2016)
UNC596	ERR373964	US	CF	Bryant et al., (2016)
UNC597	ERR373965	US	CF	Bryant et al., (2016)
DEN541	ERR373944	DENMARK	CF	Bryant et al., (2016)
UNC604	ERR373971	US	CF	Bryant et al., (2016)
UNC606	ERR373972	US	CF	Bryant et al., (2016)
UNC607	ERR373973	US	CF	Bryant et al., (2016)
UNC611	ERR373974	US	CF	Bryant et al., (2016)
UNC612	ERR373975	US	CF	Bryant et al., (2016)
UNC613	ERR373976	US	CF	Bryant et al., (2016)
UNC615	ERR373977	US	CF	Bryant et al., (2016)
UNC619	ERR373980	US	CF	Bryant et al., (2016)
UNC621	ERR373982	US	CF	Bryant et al., (2016)
UNC622	ERR373983	US	CF	Bryant et al., (2016)
UNC625	ERR373984	US	CF	Bryant et al., (2016)
UNC629	ERR373986	US	CF	Bryant et al., (2016)
UNC633	ERR373989	US	CF	Bryant et al., (2016)
UNC634	ERR373990	US	CF	Bryant et al., (2016)
UNC636	ERR373991	US	CF	Bryant et al., (2016)
UNC638	ERR373993	US	CF	Bryant et al., (2016)
UNC645	ERR373995	US	CF	Bryant et al., (2016)
UNC649	ERR373997	US	CF	Bryant et al., (2016)
UNC652	ERR373999	US	CF	Bryant et al., (2016)
UNC655	ERR374001	US	CF	Bryant et al., (2016)
UNC660	ERR374004	US	CF	Bryant et al., (2016)
UNC661	ERR374005	US	CF	Bryant et al., (2016)
UNC671	ERR374008	US	CF	Bryant et al., (2016)
UNC573	ERR373948	US	CF	Bryant et al., (2016)
UNC673	ERR374010	US	CF	Bryant et al., (2016)
UNC678	ERR374012	US	CF	Bryant et al., (2016)
UNC680	ERR374013	US	CF	Bryant et al., (2016)
UNC685	ERR374016	US	CF	Bryant et al., (2016)
UNC689	ERR374017	US	CF	Bryant et al., (2016)
UNC690	ERR374018	US	CF	Bryant et al., (2016)
UNC691	ERR374019	US	CF	Bryant et al., (2016)
UNC574	ERR373949	US	CF	Bryant et al., (2016)
UNC693	ERR374020	US	CF	Bryant et al., (2016)
UNC698	ERR374024	US	CF	Bryant et al., (2016)
UNC700	ERR374025	US	CF	Bryant et al., (2016)
UNC701	ERR374026	US	CF	Bryant et al., (2016)
UNC702	ERR374027	US	CF	Bryant et al., (2016)
UNC576	ERR373950	US	CF	Bryant et al., (2016)
UNC708	ERR374031	US	CF	Bryant et al., (2016)
UNC711	ERR374032	US	CF	Bryant et al., (2016)
UNC712	ERR374033	US	CF	Bryant et al., (2016)
UNC713	ERR374034	US	CF	Bryant et al., (2016)
UNC717	ERR374035	US	CF	Bryant et al., (2016)
UNC724	ERR374036	US	CF	Bryant et al., (2016)
SVH894	ERR459864	Dublin	CF	Bryant et al., (2016)
SVH897	ERR459865	Dublin	CF	Bryant et al., (2016)
SVH892	ERR459967	Dublin	CF	Bryant et al., (2016)
SVH895	ERR459969	Dublin	CF	Bryant et al., (2016)
SVH896	ERR459970	Dublin	CF	Bryant et al., (2016)
SVH898	ERR459971	Dublin	CF	Bryant et al., (2016)
SVH900	ERR459973	Dublin	CF	Bryant et al., (2016)
SVH901	ERR459974	Dublin	CF	Bryant et al., (2016)
SMRL1163	ERR484956	UK	CF	Bryant et al., (2016)
AUS1100	ERR484982	Australia	CF	Bryant et al., (2016)
AUS1106	ERR484983	Australia	CF	Bryant et al., (2016)
SWE1136	ERR484992	SWEDEN	CF	Bryant et al., (2016)
SMRL1162	ERR485005	UK	CF	Bryant et al., (2016)
AUS1098	ERR494950	Australia	CF	Bryant et al., (2016)
AUS1099	ERR494951	Australia	CF	Bryant et al., (2016)
AUS1103	ERR494953	Australia	CF	Bryant et al., (2016)
AUS1105	ERR494954	Australia	CF	Bryant et al., (2016)
SWE1137	ERR494976	SWEDEN	CF	Bryant et al., (2016)
SWE1138	ERR494977	SWEDEN	CF	Bryant et al., (2016)
SWE1139	ERR494978	SWEDEN	CF	Bryant et al., (2016)
SMRL148	ERR363384	UK	CF	Bryant et al., (2016)
SMRL159	ERR363395	UK	CF	Bryant et al., (2016)
SMRL160	ERR363396	UK	CF	Bryant et al., (2016)
SMRL163	ERR363399	UK	CF	Bryant et al., (2016)
SMRL167	ERR363403	UK	CF	Bryant et al., (2016)
SMRL175	ERR369175	UK	CF	Bryant et al., (2016)
SMRL189	ERR369189	UK	CF	Bryant et al., (2016)
SMRL217	ERR369217	UK	CF	Bryant et al., (2016)
SMRL221	ERR369221	UK	CF	Bryant et al., (2016)
SMRL230	ERR369230	UK	CF	Bryant et al., (2016)
SMRL231	ERR369231	UK	CF	Bryant et al., (2016)
SMRL277	ERR369277	UK	CF	Bryant et al., (2016)
SMRL280	ERR369280	UK	CF	Bryant et al., (2016)
SMRL263	ERR369263	UK	CF	Bryant et al., (2016)
SMRL291	ERR369291	UK	CF	Bryant et al., (2016)
SMRL304	ERR369304	UK	CF	Bryant et al., (2016)
SMRL330	ERR369330	UK	CF	Bryant et al., (2016)
RVI19	ERR363255	UK	CF	Bryant et al., (2016)
RVI20	ERR363256	UK	CF	Bryant et al., (2016)
RVI21	ERR363257	UK	CF	Bryant et al., (2016)
RVI22	ERR363258	UK	CF	Bryant et al., (2016)
RVI23	ERR363259	UK	CF	Bryant et al., (2016)
RVI24	ERR363260	UK	CF	Bryant et al., (2016)
RVI25	ERR363261	UK	CF	Bryant et al., (2016)
RVI28	ERR363264	UK	CF	Bryant et al., (2016)
RHS33	ERR363269	UK	CF	Bryant et al., (2016)
RHS43	ERR363279	UK	CF	Bryant et al., (2016)
RHS51	ERR363287	UK	CF	Bryant et al., (2016)
RLB103	ERR363339	UK	CF	Bryant et al., (2016)
RLB105	ERR363341	UK	CF	Bryant et al., (2016)
AHL94	ERR363330	UK	CF	Bryant et al., (2016)
RVI30	ERR363266	UK	CF	Bryant et al., (2016)
RVI31	ERR363267	UK	CF	Bryant et al., (2016)
RVI32	ERR363268	UK	CF	Bryant et al., (2016)
BTL97	ERR363333	UK	CF	Bryant et al., (2016)
BTL98	ERR363334	UK	CF	Bryant et al., (2016)
AHL106	ERR363342	UK	CF	Bryant et al., (2016)
AHL109	ERR363345	UK	CF	Bryant et al., (2016)
AHL110	ERR363346	UK	CF	Bryant et al., (2016)
JRH117	ERR363353	UK	CF	Bryant et al., (2016)
JRH119	ERR363355	UK	CF	Bryant et al., (2016)
JRH120	ERR363356	UK	CF	Bryant et al., (2016)
JRH122	ERR363358	UK	CF	Bryant et al., (2016)
JRH125	ERR363361	UK	CF	Bryant et al., (2016)
BTL141	ERR363377	UK	CF	Bryant et al., (2016)
BTL142	ERR363378	UK	CF	Bryant et al., (2016)
BTL143	ERR363379	UK	CF	Bryant et al., (2016)
WRCM10	ERR363246	UK	CF	Bryant et al., (2016)
WRCM11	ERR363247	UK	CF	Bryant et al., (2016)
WRCM13	ERR363249	UK	CF	Bryant et al., (2016)
WRCM14	ERR363250	UK	CF	Bryant et al., (2016)
WRCM16	ERR363252	UK	CF	Bryant et al., (2016)
WRCM18	ERR363254	UK	CF	Bryant et al., (2016)
WRCM4	ERR363240	UK	CF	Bryant et al., (2016)
WRCM5	ERR363241	UK	CF	Bryant et al., (2016)
WRCM8	ERR363244	UK	CF	Bryant et al., (2016)
SVH85	ERR363321	Dublin	CF	Bryant et al., (2016)
WRCM9	ERR363245	UK	CF	Bryant et al., (2016)
SVH87	ERR363323	Dublin	CF	Bryant et al., (2016)
SVH88	ERR363324	Dublin	CF	Bryant et al., (2016)
SVH89	ERR363325	Dublin	CF	Bryant et al., (2016)
SMRL196	ERR369196	UK	CF	Bryant et al., (2016)
SMRL209	ERR369209	UK	CF	Bryant et al., (2016)
SMRL248	ERR369248	UK	CF	Bryant et al., (2016)
SMRL279	ERR369279	UK	CF	Bryant et al., (2016)
SMRL329	ERR369329	UK	CF	Bryant et al., (2016)
SMRL338	ERR369338	UK	CF	Bryant et al., (2016)
SMRL264	ERR369264	UK	CF	Bryant et al., (2016)
MAS clinical isolates
AUS755	ERR459771	Australia	CF	Bryant et al., (2016)
AUS840	ERR459926	Australia	CF	Bryant et al., (2016)
SMRL356	ERR343190	UK	CF	Bryant et al., (2016)
SMRL360	ERR343194	UK	CF	Bryant et al., (2016)
SMRL346	ERR343180	UK	CF	Bryant et al., (2016)
SMRL347	ERR343181	UK	CF	Bryant et al., (2016)
BIR911	ERR459982	UK	CF	Bryant et al., (2016)
BIR925	ERR484963	UK	CF	Bryant et al., (2016)
BIR926	ERR490670	UK	CF	Bryant et al., (2016)
AUS799	ERR459810	Australia	CF	Bryant et al., (2016)
AUS886	ERR459964	Australia	CF	Bryant et al., (2016)
BIR948	ERR490687	UK	CF	Bryant et al., (2016)
SMRL416	ERR343241	UK	CF	Bryant et al., (2016)
SMRL396	ERR351973	UK	CF	Bryant et al., (2016)
AUS873	ERR459858	Australia	CF	Bryant et al., (2016)
BIR971	ERR494837	UK	CF	Bryant et al., (2016)
BIR974	ERR494839	UK	CF	Bryant et al., (2016)
SMRL451	ERR340517	UK	CF	Bryant et al., (2016)
SMRL452	ERR340518	UK	CF	Bryant et al., (2016)
SMRL428	ERR340494	UK	CF	Bryant et al., (2016)
AUS791	ERR459802	Australia	CF	Bryant et al., (2016)
AUS812	ERR459823	Australia	CF	Bryant et al., (2016)
AUS826	ERR459832	Australia	CF	Bryant et al., (2016)
AUS856	ERR459940	Australia	CF	Bryant et al., (2016)
PAP1174	ERR473276	UK	CF	Bryant et al., (2016)
BIR1001	ERR494865	UK	CF	Bryant et al., (2016)
BIR1014	ERR494875	UK	CF	Bryant et al., (2016)
LTH492	ERR340558	UK	CF	Bryant et al., (2016)
LTH495	ERR340561	UK	CF	Bryant et al., (2016)
LTH496	ERR340562	UK	CF	Bryant et al., (2016)
LTH499	ERR340564	UK	CF	Bryant et al., (2016)
RVI551	ERR369155	UK	CF	Bryant et al., (2016)
AUS813	ERR459824	Australia	CF	Bryant et al., (2016)
HOL786	ERR459847	HOLLAND	CF	Bryant et al., (2016)
AUS872	ERR459953	Australia	CF	Bryant et al., (2016)
PAP1173	ERR473275	UK	CF	Bryant et al., (2016)
BIR1127	ERR484990	UK	CF	Bryant et al., (2016)
BIR1049	ERR494907	UK	CF	Bryant et al., (2016)
BIR1052	ERR494910	UK	CF	Bryant et al., (2016)
BIR1057	ERR494915	UK	CF	Bryant et al., (2016)
BIR1072	ERR494928	UK	CF	Bryant et al., (2016)
AUS843	ERR459928	Australia	CF	Bryant et al., (2016)
AUS842	ERR459927	Australia	CF	Bryant et al., (2016)
PAP1168	ERR473270	UK	CF	Bryant et al., (2016)
KIN1140	ERR484993	UK	CF	Bryant et al., (2016)
SMRL441	ERR340507	UK	CF	Bryant et al., (2016)
RBL471	ERR340537	UK	CF	Bryant et al., (2016)
RBL474	ERR340540	UK	CF	Bryant et al., (2016)
RBL476	ERR340542	UK	CF	Bryant et al., (2016)
RBL478	ERR340544	UK	CF	Bryant et al., (2016)
RBL482	ERR340548	UK	CF	Bryant et al., (2016)
RBL483	ERR340549	UK	CF	Bryant et al., (2016)
RBL485	ERR340551	UK	CF	Bryant et al., (2016)
DEN525	ERR349263	DENMARK	CF	Bryant et al., (2016)
UNC609	ERR349272	US	CF	Bryant et al., (2016)
DEN519	ERR363422	DENMARK	CF	Bryant et al., (2016)
DEN535	ERR363424	DENMARK	CF	Bryant et al., (2016)
UNC688	ERR363427	US	CF	Bryant et al., (2016)
UNC651	ERR363429	US	CF	Bryant et al., (2016)
PAP730	ERR363434	UK	CF	Bryant et al., (2016)
UNC635	ERR363440	US	CF	Bryant et al., (2016)
DEN526	ERR363442	DENMARK	CF	Bryant et al., (2016)
DEN524	ERR369144	DENMARK	CF	Bryant et al., (2016)
PAP728	ERR369170	UK	CF	Bryant et al., (2016)
DEN538	ERR373942	DENMARK	CF	Bryant et al., (2016)
UNC586	ERR373958	US	CF	Bryant et al., (2016)
UNC598	ERR373966	US	CF	Bryant et al., (2016)
UNC603	ERR373970	US	CF	Bryant et al., (2016)
UNC618	ERR373979	US	CF	Bryant et al., (2016)
UNC620	ERR373981	US	CF	Bryant et al., (2016)
UNC628	ERR373985	US	CF	Bryant et al., (2016)
UNC631	ERR373988	US	CF	Bryant et al., (2016)
UNC637	ERR373992	US	CF	Bryant et al., (2016)
UNC666	ERR374007	US	CF	Bryant et al., (2016)
UNC677	ERR374011	US	CF	Bryant et al., (2016)
UNC681	ERR374014	US	CF	Bryant et al., (2016)
UNC694	ERR374021	US	CF	Bryant et al., (2016)
UNC704	ERR374028	US	CF	Bryant et al., (2016)
UNC705	ERR374029	US	CF	Bryant et al., (2016)
UNC707	ERR374030	US	CF	Bryant et al., (2016)
HOL787	ERR459798	HOLLAND	CF	Bryant et al., (2016)
SVH899	ERR459972	Dublin	CF	Bryant et al., (2016)
SMRL1164	ERR484957	UK	CF	Bryant et al., (2016)
PAP1167	ERR473269	UK	CF	Bryant et al., (2016)
SMRL150	ERR363386	UK	CF	Bryant et al., (2016)
SMRL151	ERR363387	UK	CF	Bryant et al., (2016)
SMRL153	ERR363389	UK	CF	Bryant et al., (2016)
SMRL154	ERR363390	UK	CF	Bryant et al., (2016)
SMRL155	ERR363391	UK	CF	Bryant et al., (2016)
SMRL158	ERR363394	UK	CF	Bryant et al., (2016)
SMRL178	ERR369178	UK	CF	Bryant et al., (2016)
SMRL197	ERR369197	UK	CF	Bryant et al., (2016)
SMRL198	ERR369198	UK	CF	Bryant et al., (2016)
SMRL246	ERR369246	UK	CF	Bryant et al., (2016)
SMRL275	ERR369275	UK	CF	Bryant et al., (2016)
SMRL278	ERR369278	UK	CF	Bryant et al., (2016)
SMRL289	ERR369289	UK	CF	Bryant et al., (2016)
SMRL292	ERR369292	UK	CF	Bryant et al., (2016)
SMRL294	ERR369294	UK	CF	Bryant et al., (2016)
SMRL300	ERR369300	UK	CF	Bryant et al., (2016)
SMRL303	ERR369303	UK	CF	Bryant et al., (2016)
SMRL308	ERR369308	UK	CF	Bryant et al., (2016)
SMRL309	ERR369309	UK	CF	Bryant et al., (2016)
SMRL326	ERR369326	UK	CF	Bryant et al., (2016)
SMRL335	ERR369335	UK	CF	Bryant et al., (2016)
RVI26	ERR363262	UK	CF	Bryant et al., (2016)
RVI84	ERR363320	UK	CF	Bryant et al., (2016)
JRH113	ERR363349	UK	CF	Bryant et al., (2016)
JRH114	ERR363350	UK	CF	Bryant et al., (2016)
JRH115	ERR363351	UK	CF	Bryant et al., (2016)
JRH124	ERR363360	UK	CF	Bryant et al., (2016)
WRCM6	ERR363242	UK	CF	Bryant et al., (2016)
SMRL152	ERR363388	UK	CF	Bryant et al., (2016)
SMRL156	ERR363392	UK	CF	Bryant et al., (2016)
SVH93	ERR363329	Dublin	CF	Bryant et al., (2016)
SMRL259	ERR369259	UK	CF	Bryant et al., (2016)
PAP_2u	ERR119090	UK	CF	Bryant et al., (2013)
PAP_28c	ERR115065	UK	CF	Bryant et al., (2013)
PAP_12c	ERR115019	UK	CF	Bryant et al., (2013)
PAP_14h	ERR115088	UK	CF	Bryant et al., (2013)
PAP_19f	ERR119085	UK	CF	Bryant et al., (2013)
PAP_20h	ERR115068	UK	CF	Bryant et al., (2013)
GO_06		Brazil	non-CF	Raiol et al., (2012)
47J26		UK	CF	Chan et al., (2011)
MAB_082312_2258	SRR901621	USA	CF	Tettelin et al., (2014)
MAB_091912_2446	SRR901635	USA	CF	Tettelin et al., (2014)
MAB_2b_0107	SRR340137	USA	CF	Tettelin et al., (2014)

### Sheet: Table_S4_DCC3_genes
Gene	Annotation	Number_pos_present_in	Number_neg_present_in	Number_pos_not_present_in	Number_neg_not_present_in	Sensitivity	Specificity	Odds_ratio	P value
group_6997	hypothetical protein	70	3	0	179	100	98.3516	inf	9.88436e-55
group_6998	hypothetical protein	70	5	0	177	100	97.2527	inf	2.74291e-52
group_4179	hypothetical protein	70	5	0	177	100	97.2527	inf	2.74291e-52
dpnIIA	site-specific DNA-methyltransferase (adenine-specific)	70	5	0	177	100	97.2527	inf	2.74291e-52
